# Fine-scale genetic structure and population-specific clinically relevant variants in the indigenous tribal populations of India

**DOI:** 10.64898/2026.01.11.26343796

**Authors:** Sudeshna Datta, Deepak Jena, Arup Ghosh, Viplov Kumar Biswas, Sudarshana Jena, Mamuni Swain, Vinay More, Soumendu Mahapatra, Rasmita Mishra, Bhawna Gupta, ILS Flagship Consortium, Analabha Basu, Punit Prasad, Sunil Kumar Raghav

**Author notes:** First author (Sudeshna Datta). Corresponding author: Contact email ID for the Corresponding author.

## Abstract

India harbors one of the most complex demographic and genetic landscapes globally, comprising more than 4600 endogamous ethnolinguistic groups shaped by multiple waves of migration, prolonged isolation and deep social stratification. Odisha, an eastern state of India, is home to 62 indigenous tribal groups, including 13 Particularly Vulnerable Tribal Groups (PVTGs), many of which remain genetically understudied. These populations provide a unique opportunity to explore fine-scale population structure and population-specific variomes in underrepresented South Asian populations. We generated high-coverage whole-exome sequencing (WES) of 13 tribal groups (n = 515) from Odisha, collectively termed as OdiTribe. We identified 625,596 single-nucleotide variants (SNVs), of which 42.51% were rare and 5.54% (n=34,667) were novel. Population genetic analyses revealed clear substructure within the OdiTribe, along with pronounced population-specific drift in the Juang tribe. The Juang and Bonda tribes exhibited significant shared genetic drift with the Nicobarese, as indicated by outgroup F3 statistics, suggesting ancestral connections. Approximately 43% of the individuals had high inbreeding coefficients (>= 0.0156), and 14.2% carried ROH segments > 8 Mb, indicating recent consanguinity. Functional annotation further uncovered population-specific and clinically relevant pathogenic variants in *HBB*, *HBD, BTD* and *BRCA2* genes, as well as multiple high-confidence homozygous loss-of-function (HC-LoF) variants across the dataset. Our study provides exome-wide insights into genetic diversity, endogamy and population-specific pathogenic variants among endogamous tribal populations. These findings expand the catalogue of South Asian genomic variation and also highlight the importance of including isolated indigenous groups in global population and medical genomics research.
