## Supplementary Table 1 for "Fine-scale genetic structure and population-specific clinically relevant variants in the indigenous tribal populations of India"

### Sheet: Total_SNV_stat
Total SNV Statistics
Population	Mean	SD	Median	IQR_Lower	IQR_Upper	Min	Max
Bhatra	71149.2	497.29	71113	70987	71344	69596	72201
Bhuiya	71233.6	389.7	71224.5	71035	71488.8	70213	72047
Bonda	70952.6	426.96	70878.5	70645.8	71241	69921	71863
Didayi	70833.2	660.82	70963	70620.5	71179	69155	71991
Gadaba	71302.1	462.7	71246.5	70920.5	71673	70521	72329
Gond	70990.8	659.26	70959	70628.5	71448.8	69643	72413
Holva	70908.8	568.58	70980	70657	71291.5	69092	71828
Juang	70577.6	451.39	70553	70225.5	70815.5	69746	71751
Koya	70936.6	952.33	71021	70631.5	71506	66631	72111
Kutia Kondha	71163.8	442.31	71184	70870.2	71507.5	70352	72065
Munda	71188.3	478.27	71276.5	70934.5	71541.8	69754	71861
Paraja	71169.9	487.9	71146.5	70847	71506	70089	72122
Santala	71044.8	499.31	71066	70650.8	71419.2	69824	71910

### Sheet: Singleton_stat
Singleton Statistics
Population	Mean	SD	Median	IQR_Lower	IQR_Upper	Min	Max
Bhatra	477.07	70.72	490	453	521	312	577
Bhuiya	596.03	98.6	587	544.75	616.5	391	932
Bonda	254.7	41.52	252.5	228.25	282.25	164	387
Didayi	368.89	205.26	302	240.5	411	133	935
Gadaba	450.55	128	456.5	374	496.5	241	904
Gond	496.84	120.77	468	432.25	514.5	385	1015
Holva	327.7	131.92	302	277.5	340.5	146	955
Juang	264.28	124.49	239	219	259.5	118	808
Koya	387.23	122.26	361	311.5	487	145	648
Kutia Kondha	430.12	86.41	425.5	375.5	468.75	276	767
Munda	618.44	116.45	597.5	529.5	680.25	437	939
Paraja	443.42	111.76	463	352.5	518.75	205	861
Santala	419.38	101.55	426	351.5	488.75	180	672
