## Supplementary Table 2 for "Fine-scale genetic structure and population-specific clinically relevant variants in the indigenous tribal populations of India"

### Sheet: Total_SNV_stat
Total SNV Statistics
Linguistic Group	Mean	SD	Median	IQR_Lower	IQR_Upper	Min	Max
Austroasiatic	70940.1	548.75	70952.5	70584.2	71350.8	69155	72329
Dravidian	71073.2	653.86	71111	70740	71502	66631	72413
Indo-Aryan	71072.6	516.87	71107.5	70821	71360.2	69092	72201

### Sheet: Singleton_stat
Singleton Statistics
Linguistic Group	Mean	SD	Median	IQR_Lower	IQR_Upper	Min	Max
Austroasiatic	377.27	174.8	303.5	246	488.75	118	939
Dravidian	440.94	116.86	443	369	498	145	1015
Indo-Aryan	450.02	157.7	468	312.5	557.5	146	955
