## Supplementary Table 3 for "Fine-scale genetic structure and population-specific clinically relevant variants in the indigenous tribal populations of India"

### Sheet: Sheet1
	Dravidian		Indo-European
	Common	Rare	Common	Rare
Austroasiatic common (118250)	111909 (94.18%)	6906 (5.81%)	110841 (93.28%)	6585 (5.54%)
Austroasiatic rare (224992)	6143 (3.23%)	130728 (68.86%)	6328 (3.33%)	113563 (59.82%)
	Austroasiatic		Dravidian
	Common	Rare	Common	Rare
Indo-European common (117255)	110473 (94.21%)	6751 (5.75%)	110841 (94.52%)	6328 (5.39%)
Indo-European rare (166495)	6275 (3.76%)	118782 (71.34%)	6585 (3.95%)	113563 (68.20%)
	Austroasiatic		Indo-European
	Common	Rare	Common	Rare
Dravidian common (118822)	111909 (94.18%)	6906 (5.81%)	110841 (93.28%)	6585 (5.54%)
Dravidian rare (189830)	6143 (3.23%)	130728 (68.86%)	6328 (3.33%)	113563 (59.82%)
