## Supplementary Table 7 for "Fine-scale genetic structure and population-specific clinically relevant variants in the indigenous tribal populations of India"

### Sheet: Sheet1
Genomic region distribution of SNVs
Category	Genomic Region	Number of SNVs	Percentage (%)
Known (379,949)	UTR3	96378	25.37
	UTR5	21091	5.55
	Downstream	2130	0.56
	Exonic	118084	31.08
	Intergenic	13369	3.52
	Intronic	112670	29.65
	ncRNA_intronic	8585	2.26
	Upstream	7642	2.01
Novel (34,623)	UTR3	10105	29.19
	UTR5	2243	6.48
	Downstream	206	0.59
	Exonic	8867	25.61
	Intergenic	1811	5.23
	Intronic	9777	28.24
	ncRNA_intronic	792	2.29
	Upstream	822	2.37
AC=1 (210,113)	UTR3	50916	24.23
	UTR5	12006	5.71
	Downstream	1040	0.49
	Exonic	74683	35.54
	Intergenic	6591	3.14
	Intronic	56306	26.8
	ncRNA_intronic	4384	2.09
	Upstream	4187	1.99

### Sheet: Sheet2
Functional distribution of exonic variants
Category	Exonic Function	Number of SNVs	Percentage (%)
Known (118,084)	Nonsynonymous SNV	59071	50.02
	Startloss	156	0.13
	Stopgain	740	0.63
	Stoploss	56	0.05
	Synonymous SNV	49715	42.1
	Unknown	8346	7.07
Novel (8,867)	Nonsynonymous SNV	5317	59.96
	Startloss	9	0.1
	Stopgain	107	1.21
	Stoploss	12	0.14
	Synonymous SNV	2681	30.24
	Unknown	741	8.36
AC=1 (74,683)	Nonsynonymous SNV	43859	58.73
	Startloss	127	0.17
	Stopgain	979	1.31
	Stoploss	42	0.06
	Synonymous SNV	25360	33.96
	Unknown	4316	5.78

### Sheet: Sheet3
Functional impact of SNVs
MAF category	Functional Impact	Number of SNVs	total	Percentage
Common (> 5%)	HIGH	208	118344	0.175759
	LOW	18604	118344	15.7203
	MODERATE	12938	118344	10.9325
	MODIFIER	86594	118344	73.1714
Uncommon (1% - 5%)	HIGH	157	65214	0.240746
	LOW	9819	65214	15.0566
	MODERATE	9120	65214	13.9847
	MODIFIER	46118	65214	70.7179
Rare (< 1%)	HIGH	1036	231625	0.447275
	LOW	33791	231625	14.5887
	MODERATE	41242	231625	17.8055
	MODIFIER	155556	231625	67.1586
AC=1	HIGH	1495	210413	0.710507
	LOW	30420	210413	14.4573
	MODERATE	43257	210413	20.5581
	MODIFIER	135241	210413	64.2741
