## Supplementary Table 8 for "Fine-scale genetic structure and population-specific clinically relevant variants in the indigenous tribal populations of India"

### Sheet: Sheet1
Consensus DB pathways
p-value	q-value	pathway	source	external_id	members_input_overlap	members_input_overlap_geneids	size	effective_size
1.03819e-10	2.35333e-07	Collagen formation	Reactome	R-HSA-1474290	COL10A1; COL23A1; P4HA1; ADAMTS14; COL2A1; TLL2; ADAMTS2; PLOD3; P3H2; DST; COL19A1; LAMA3; COL18A1; CTSB; COL9A3; COL9A1; COL5A3; COL4A4; PLEC; COL4A1; LAMC2; COL17A1; COL15A1; COL14A1; COL13A1; COL1A2; COL1A1; MMP7; COL6A3; COL6A2; COL6A5; COL20A1; COL12A1; COL6A6	1306; 9509; 3918; 1292; 8985; 91522; 1286; 50509; 1299; 1308; 1278; 55214; 131873; 1277; 5339; 1282; 7373; 1508; 80781; 1297; 1305; 5033; 3909; 1300; 57642; 1280; 1293; 1310; 4316; 7093; 140766; 1303; 256076; 667	91	91
2.1797e-10	2.35333e-07	Collagen biosynthesis and modifying enzymes	Reactome	R-HSA-1650814	COL10A1; COL4A1; P4HA1; ADAMTS14; COL2A1; TLL2; ADAMTS2; PLOD3; P3H2; COL9A3; COL18A1; COL19A1; COL9A1; COL5A3; COL4A4; COL23A1; COL17A1; COL15A1; COL14A1; COL13A1; COL1A2; COL1A1; COL6A3; COL6A2; COL6A5; COL20A1; COL12A1; COL6A6	1280; 1306; 131873; 80781; 1310; 7093; 55214; 1297; 1277; 8985; 1292; 57642; 1305; 5033; 91522; 1300; 7373; 1286; 50509; 1299; 140766; 1308; 1303; 256076; 1293; 9509; 1278; 1282	67	67
2.74708e-10	2.35333e-07	Collagen chain trimerization	Reactome	R-HSA-8948216	COL10A1; COL23A1; COL2A1; COL18A1; COL9A3; COL19A1; COL5A3; COL4A4; COL4A1; COL9A1; COL17A1; COL15A1; COL14A1; COL13A1; COL1A2; COL1A1; COL6A3; COL6A2; COL6A5; COL20A1; COL12A1; COL6A6	1280; 1306; 131873; 1293; 1310; 1297; 1277; 1292; 1305; 80781; 91522; 1300; 57642; 1286; 50509; 1299; 1308; 1303; 7373; 256076; 1278; 1282	44	44
3.53932e-08	2.27402e-05	Extracellular matrix organization	Reactome	R-HSA-1474244	COL10A1; CAPNS1; COL23A1; COL14A1; HSPG2; VCAN; MMP25; ITGA11; MFAP3; ADAMTS14; LAMB1; FBLN2; COL2A1; LUM; MATN4; PECAM1; TLL2; ADAMTS2; PLOD3; OPTC; EFEMP1; P3H2; CAPN1; ACAN; SPP1; BSG; DST; COL19A1; P4HA1; LAMA1; LAMA3; LAMA4; LAMA5; KLKB1; ADAMTS4; COL18A1; COMP; CTSB; FBN2; FBN3; COL9A3; COL5A3; COL4A4; PLEC; COL4A1; LAMC2; COL9A1; COL17A1; BCAN; COL15A1; FN1; SDC1; CAPN13; ADAM8; COL13A1; C…	1306; 9509; 3918; 1292; 8985; 84467; 6382; 80781; 1286; 50509; 1299; 1308; 2199; 3911; 1278; 5175; 55214; 2202; 131873; 22801; 4060; 1277; 92291; 5339; 2201; 3818; 1282; 7373; 284217; 8785; 1508; 2335; 4317; 3910; 63827; 1297; 1305; 5033; 3909; 826; 6696; 26254; 3912; 1300; 256076; 91522; 57642; 1280; 823; 1293; 4316; 1310; 1462; 3339; 1311; 9507; 7093; 140766; 101; 176; 64386; 1303; 4238; 667; 6…	287	287
6.39915e-08	3.28916e-05	ECM-receptor interaction - Homo sapiens (human)	KEGG	path:hsa04512	HSPG2; ITGA11; LAMB1; LAMA4; COL2A1; LAMB4; THBS2; GP5; LAMA1; LAMA3; FRAS1; LAMA5; COMP; COL9A3; COL9A1; COL4A4; COL4A1; LAMC2; COL1A2; FN1; SDC1; FREM2; FREM1; SPP1; COL1A1; COL6A3; COL6A2; COL6A5; COL6A6	6696; 284217; 3339; 256076; 22801; 158326; 341640; 2335; 6382; 1277; 2814; 1280; 1282; 1286; 1292; 1293; 22798; 80144; 1297; 1299; 1311; 131873; 3909; 3910; 3911; 3912; 3918; 7058; 1278	88	88
7.97454e-07	0.000341576	Protein digestion and absorption - Homo sapiens (human)	KEGG	path:hsa04974	COL10A1; COL23A1; CELA2A; COL2A1; SLC16A10; SLC8A2; COL19A1; COL18A1; COL9A3; COL9A1; COL5A3; COL4A4; COL4A1; COL17A1; COL15A1; PRCP; COL14A1; CPB1; MEP1A; COL13A1; COL1A2; MEP1B; COL1A1; SLC1A5; COL6A3; COL6A2; COL6A5; COL20A1; COL12A1; COL6A6	63036; 256076; 4224; 4225; 7373; 1277; 1278; 1280; 1282; 1286; 1292; 1293; 1297; 1299; 1300; 1303; 1305; 1306; 1308; 1310; 131873; 57642; 50509; 1360; 6543; 6510; 91522; 80781; 5547; 117247	103	103
1.71616e-06	0.000630075	Assembly of collagen fibrils and other multimeric structures	Reactome	R-HSA-2022090	COL10A1; COL15A1; TLL2; LAMA3; COL18A1; DST; COL9A3; COL9A1; COL4A4; PLEC; COL4A1; LAMC2; MMP7; COL6A3; COL6A2; COL6A5; CTSB; COL6A6	1306; 131873; 80781; 1297; 7093; 4316; 3918; 1292; 5339; 3909; 1282; 1300; 1293; 1286; 1299; 256076; 667; 1508	47	47
7.71505e-06	0.00229828	Beta1 integrin cell surface interactions	PID	integrin1_pathway	LAMA1; LAMA3; LAMA4; CSPG4; COL4A4; COL18A1; VEGFA; THBS2; FN1; F13A1; LAMB1; ITGA11; COL1A2; COL4A1; COL1A1; LAMC2; SPP1; COL6A3; COL6A2; COL2A1; LAMA5	1280; 3910; 22801; 1277; 3918; 1278; 3909; 1293; 6696; 1282; 80781; 1286; 2162; 284217; 3912; 1464; 3911; 7058; 1292; 7422; 2335	66	66
8.04846e-06	0.00229828	Degradation of the extracellular matrix	Reactome	R-HSA-1474228	CAPNS1; CAPN13; HSPG2; LAMC2; LAMB1; ADAMTS4; TLL2; OPTC; CAPN1; ACAN; BSG; LAMA3; LAMA5; KLKB1; COL18A1; CTSB; COL9A3; COL9A1; COL23A1; MMP25; COL17A1; BCAN; COL14A1; ADAM8; SPP1; MMP8; MMP7; COL12A1	3918; 91522; 1299; 1308; 3911; 92291; 3818; 7373; 1508; 4317; 80781; 63827; 1297; 3909; 3339; 6696; 3912; 64386; 823; 4316; 826; 9507; 7093; 101; 176; 1303; 26254; 682	103	103
5.67608e-05	0.0145875	O-glycosylation of TSR domain-containing proteins	Reactome	R-HSA-5173214	ADAMTS4; SPON1; THSD7A; SEMA5A; ADAMTSL4; ADAMTS2; ADAMTSL5; THBS2; ADAMTS13; ADAMTS12; ADAMTS14; ADAMTS17; ADAMTS20; SSPOP	81792; 80070; 10418; 9509; 54507; 221981; 9507; 9037; 140766; 23145; 170691; 11093; 339366; 7058	39	39
6.36196e-05	0.0148638	NCAM signaling for neurite out-growth	Reactome	R-HSA-375165	CACNA1H; COL6A2; CACNA1G; SPTAN1; SPTB; CACNA1D; COL9A3; COL9A1; COL4A4; NRTN; COL4A1; ST8SIA4; COL6A3; SPTBN4; COL6A5; SPTBN5; SPTBN1; COL6A6	131873; 1293; 6711; 1297; 6710; 776; 57731; 1292; 7903; 1282; 6709; 1286; 1299; 8913; 51332; 256076; 4902; 8912	59	59
7.17601e-05	0.0153686	O-linked glycosylation	Reactome	R-HSA-5173105	ST3GAL1; MUC17; ADAMTS13; ADAMTS12; ADAMTS14; ADAMTS17; GALNT5; MUC5B; SSPOP; MUC3A; ADAMTS4; THSD7A; ADAMTSL4; ADAMTS2; THBS2; MUC12; SPON1; MUC19; ADAMTS20; MUC16; ST6GALNAC2; GALNT12; B3GALNT2; SEMA5A; POMGNT2; B3GNT3; ADAMTSL5; POMT1	9509; 6482; 148789; 54507; 9037; 10418; 283463; 7058; 4584; 339366; 140453; 10071; 94025; 10585; 81792; 10331; 10610; 23145; 170691; 11093; 79695; 80070; 727897; 11227; 221981; 9507; 140766; 84892	115	115
7.8812e-05	0.0155805	Ciliopathies	Wikipathways	WP4803	TTLL5; IFT27; DNAH11; IQCB1; AHI1; CCDC40; KIAA0586; PIBF1; NPHP4; DYNC2I1; DNAAF4; DNAI1; DNAI2; RP1; PKD1L1; NEK1; CNGB1; UNC119; ALMS1; GLI2; CENPF; RP1L1; C2CD3; EVC; KIF7; TTC8; CPLANE1; INTU; CC2D2A; KIZ; RAB23; PKD1; TTC21B; CFAP53; WDR35; GAS8; TBC1D32; PKHD1; WDPCP	374654; 55857; 55112; 11020; 1063; 26005; 8701; 9094; 9657; 5310; 5314; 64446; 9786; 55036; 1258; 23093; 51057; 220136; 4750; 221322; 27152; 161582; 2622; 27019; 7840; 54806; 2736; 57545; 94137; 168507; 51715; 123016; 6101; 57539; 79809; 65250; 10464; 261734; 2121	183	183
9.28846e-05	0.017051	Nervous system development	Reactome	R-HSA-9675108	SCN7A; MYH14; COL4A1; GAB2; EPHA8; KALRN; EPHA5; SPTB; EPHA3; EPHA2; RET; SCN9A; PLCG1; MYO10; COL6A6; LAMB1; DSCAM; SEMA6D; SPTBN4; SPTBN5; SPTBN1; RGMA; CACNA1H; PLXNB1; ADGRG6; TYROBP; ROBO1; CACNA1D; KIF4B; CACNA1G; DOK1; SPTAN1; SCN4A; PRX; NRTN; LAMA1; ARHGEF12; FARP2; ABL2; CLASP1; EGFR; UNC5A; EPHA6; COL9A3; COL9A1; NFASC; COL4A4; SCN10A; HMGCR; ABLIM2; TRIO; NRP2; PLXNC1; SCN5A; SEMA5A; …	2044; 1286; 1826; 57144; 1282; 90249; 23332; 3156; 1796; 6335; 23365; 23396; 2046; 285643; 256076; 4902; 7204; 1292; 5979; 1969; 6329; 776; 6336; 8912; 7305; 1297; 6710; 84448; 6331; 57731; 79784; 91584; 2042; 2242; 8997; 7903; 9037; 1299; 6332; 56963; 10154; 6709; 64283; 80031; 6091; 1293; 55816; 57716; 8828; 57211; 4651; 5364; 285220; 1956; 9855; 8913; 27; 6711; 131873; 6721; 284217; 2886; 5335…	379	379
0.000134207	0.0223845	NCAM1 interactions	Reactome	R-HSA-419037	CACNA1H; CACNA1G; ST8SIA4; CACNA1D; COL9A3; COL9A1; COL4A4; COL4A1; COL6A3; COL6A2; COL6A5; NRTN; COL6A6	131873; 1293; 1297; 776; 1292; 7903; 1282; 1286; 1299; 8913; 256076; 4902; 8912	37	37
0.000139359	0.0223845	Axon guidance	Reactome	R-HSA-422475	SCN7A; MYH14; EPHA8; KALRN; EPHA5; SPTB; EPHA3; EPHA2; RET; SCN9A; PLCG1; MYO10; COL6A6; LAMB1; DSCAM; SEMA6D; SPTBN4; SPTBN5; SPTBN1; RGMA; CACNA1H; ARHGEF12; PLXNB1; GAB2; TYROBP; ROBO1; CACNA1D; KIF4B; CACNA1G; DOK1; SPTAN1; SCN4A; NRTN; LAMA1; TRIO; FARP2; ABL2; CLASP1; EGFR; UNC5A; EPHA6; COL9A3; COL9A1; NFASC; COL4A4; SCN10A; COL4A1; ABLIM2; NRP2; PLXNC1; SCN5A; SEMA5A; PIP5K1C; ST8SIA4; DC…	2044; 1286; 1826; 57144; 1282; 90249; 23332; 1796; 6335; 23396; 2046; 285643; 256076; 4902; 7204; 1292; 5979; 1969; 6329; 776; 6336; 8912; 7305; 1297; 6710; 84448; 6331; 57731; 79784; 91584; 2042; 2242; 8997; 7903; 9037; 1299; 6332; 56963; 10154; 6709; 64283; 80031; 6091; 285220; 1293; 55816; 8828; 4651; 5364; 1956; 9855; 8913; 27; 6711; 131873; 284217; 2886; 5335; 23365; 1630; 3912; 51332; 23114…	356	356
0.000201493	0.0304609	Interaction between L1 and Ankyrins	Reactome	R-HSA-445095	SCN7A; SPTBN4; SPTAN1; SPTB; SCN10A; SCN9A; NFASC; SCN4A; SPTBN5; SCN5A; SPTBN1	51332; 6335; 23114; 6710; 57731; 6331; 6709; 6336; 6329; 6332; 6711	29	29
0.000448425	0.0624958	RAC1 GTPase cycle	Reactome	R-HSA-9013149	DOCK8; NCKAP1L; KTN1; KALRN; EPHA2; SH3BP1; CIT; FAM13B; ABL2; IQGAP1; IQGAP2; IQGAP3; LBR; ECT2; PARD6A; PKN1; TIAM2; ARHGDIA; SPATA13; TRIO; FARP2; DIAPH3; ARHGEF18; ARHGEF19; CDC42EP1; ALS2; MCAM; SLC1A5; TAOK3; PLEKHG2; PLEKHG3; PLEKHG1; PLD2; TAGAP; ARHGAP12; ARHGAP10; PAK5	81624; 8997; 1969; 81704; 3071; 9855; 11113; 27; 57144; 4162; 26030; 23370; 117289; 57480; 1894; 5338; 3930; 51347; 10788; 51306; 23616; 11135; 5585; 8826; 79658; 3895; 57679; 94134; 64857; 128239; 396; 7204; 128272; 6510; 50855; 26230; 221178	185	185
0.000462031	0.0624958	Anchoring of the basal body to the plasma membrane	Reactome	R-HSA-5620912	PCM1; IQCB1; AHI1; NPHP4; DCTN1; HAUS5; ALMS1; HAUS1; NINL; C2CD3; CENPJ; CLASP1; CEP250; CEP192; CC2D2A; FBF1; PCNT; DYNC1H1; CEP152; KIF24; CEP76; CEP72; CDK5RAP2	85302; 26005; 22981; 5116; 55835; 22995; 23332; 55722; 1639; 5108; 57545; 9657; 55125; 55755; 54806; 11190; 79959; 7840; 23354; 261734; 1778; 115106; 347240	97	97
0.000546076	0.0701708	Developmental Biology	Reactome	R-HSA-1266738	TGM1; SCN7A; ZFPM2; SPTB; PCSK6; CASP14; CAPNS1; CACNA1H; TYROBP; EPHA8; DSC2; DSC3; CACNA1G; MED13; CAPN1; EPHA6; RPTN; PRX; ARHGEF12; CELA2A; LIPK; DOK5; KRT26; KRT25; SCN10A; HMGCR; ABLIM2; ROBO1; ADGRG6; RUNX1; GRB7; PAK5; SPTAN1; GAB2; ST14; LAMB1; MED8; LCE1F; AMH; PLXNB1; JUP; NRTN; FARP2; UNC5A; NFASC; COL4A4; COL4A1; EVPL; PLXNC1; SEMA5A; ST8SIA4; SCN5A; KRT75; KRT74; MYH14; KRT72; CACNA…	2044; 5371; 1286; 1826; 23581; 57144; 1282; 90249; 140807; 23332; 7051; 285643; 23414; 63036; 4617; 3156; 1796; 6335; 23396; 2046; 5046; 147183; 256076; 4902; 7204; 1292; 5979; 1969; 4917; 6329; 9440; 84246; 861; 1825; 776; 5335; 9611; 6336; 1824; 8912; 2033; 7305; 1297; 6710; 643414; 84448; 121391; 823; 9612; 285220; 79784; 91584; 2042; 2242; 8997; 7903; 9037; 1299; 9119; 6332; 112950; 56963; 10…	676	676
0.000716168	0.0876453	Syndecan-1-mediated signaling events	PID	syndecan_1_pathway	BSG; LAMA5; SDC1; COL4A4; COL1A2; COL4A1; COL1A1; MMP7; COL6A3; COL6A2; COL2A1; FGFR3; FGF1	1280; 2246; 1293; 4316; 1277; 1292; 1282; 6382; 1286; 2261; 3911; 1278; 682	43	43
0.00150967	0.176357	Integrins in angiogenesis	PID	avb3_integrin_pathway	VEGFA; FN1; MFGE8; SPP1; SDC1; CSF1R; CBL; ADGRA2; COL4A4; ANGPTL3; COL4A1; COL1A1; COL1A2; COL6A3; COL6A2; COL2A1	867; 1280; 1293; 1277; 27329; 1292; 1278; 4240; 6696; 1282; 6382; 1286; 1436; 7422; 2335; 25960	63	63
0.0016304	0.182179	Type I hemidesmosome assembly	Reactome	R-HSA-446107	LAMC2; DST; LAMA3; PLEC; COL17A1	3918; 667; 5339; 3909; 1308	9	9
0.00171364	0.183503	Cilium Assembly	Reactome	R-HSA-5617833	IFT27; IFT46; PCM1; IQCB1; AHI1; NPHP4; DYNC2I1; DCTN1; CNGB1; HAUS5; ALMS1; HAUS1; NINL; C2CD3; CENPJ; CLASP1; CEP250; TTC8; CEP192; CC2D2A; PCNT; DYNC1H1; FBF1; TRIP11; CEP152; EXOC4; KIF24; PKD1; TTC21B; WDR35; CEP76; CEP72; CDK5RAP2; GBF1	85302; 26005; 11020; 5310; 60412; 9321; 55835; 23332; 22981; 1258; 55722; 1639; 123016; 5108; 8729; 9657; 5116; 55112; 57539; 55125; 22995; 56912; 55755; 54806; 57545; 11190; 79959; 7840; 23354; 261734; 1778; 115106; 79809; 347240	178	178
0.00207142	0.212942	NRAGE signals death through JNK	Reactome	R-HSA-193648	OBSCN; PLEKHG2; TRIO; BCL2L11; ARHGEF16; ECT2; ARHGEF17; ARHGEF18; KALRN; ARHGEF12; ARHGEF1; TIAM2; AKAP13; ARHGEF19; ARHGEF10L	9138; 8997; 23370; 64857; 11214; 84033; 1894; 55160; 7204; 128272; 23365; 27237; 26230; 10018; 9828	59	59
0.00236561	0.233831	Signaling by PDGF	Reactome	R-HSA-186797	STAT6; COL4A1; CSF1R; THBS2; COL9A3; COL9A1; PLCG1; COL4A4; SPP1; GRB7; COL6A3; COL6A2; COL6A5; COL6A6	131873; 2886; 1293; 1297; 7058; 5335; 1292; 6696; 1282; 1286; 1299; 1436; 6778; 256076	54	54
0.00253027	0.240844	Synthesis of glycosylphosphatidylinositol (GPI)	Reactome	R-HSA-162710	PIGB; PIGG; PIGL; PIGP; PIGQ; PIGV; PIGZ	9487; 9091; 51227; 54872; 9488; 80235; 55650	18	18
0.002859	0.257912	Laminin interactions	Reactome	R-HSA-3000157	LAMA1; LAMA3; LAMA4; LAMA5; COL18A1; HSPG2; LAMB1; LAMC2	3910; 80781; 3918; 3909; 3339; 284217; 3912; 3911	23	23
0.00301064	0.257912	Beta3 integrin cell surface interactions	PID	integrin3_pathway	PECAM1; LAMA4; FN1; SDC1; CSF1R; COL4A4; VEGFA; COL4A1; COL1A1; LAMB1; SPP1; COL1A2	3910; 1277; 7422; 6696; 1282; 6382; 1286; 1436; 3912; 1278; 2335; 5175	44	44
0.00301064	0.257912	PLK1 signaling events	PID	plk1_pathway	INCENP; CCNB1; CENPU; ECT2; CLSPN; CDC25B; SGO1; KIZ; GOLGA2; PRC1; NINL; KIF20A	10112; 3619; 63967; 994; 22981; 55857; 9055; 891; 151648; 2801; 79682; 1894	44	44
0.00340483	0.278707	ECM proteoglycans	Reactome	R-HSA-3000178	BCAN; LAMA1; LAMA3; LAMA4; MATN4; ACAN; HSPG2; VCAN; COL9A3; COL9A1; COMP; LAMB1; LUM; LAMA5	3910; 63827; 1297; 4060; 1462; 3339; 284217; 1299; 176; 8785; 3912; 3909; 3911; 1311	56	56
0.00347154	0.278707	RHOC GTPase cycle	Reactome	R-HSA-9013106	IQGAP1; ARHGEF12; LBR; DIAPH3; PKN1; ANLN; MCAM; ARHGEF1; ARHGEF28; JUP; CIT; AKAP13; ACBD5; ARHGDIA; ARHGEF17; ARHGEF10L; IQGAP3	55160; 81624; 9138; 11214; 128239; 396; 3930; 23365; 3728; 5585; 54443; 11113; 8826; 9828; 64283; 91452; 4162	74	74
0.00361602	0.278707	prion pathway	BioCarta	prionpathway	LAMA1; LAMA3; LAMA4; LAMA5; LAMB1; LAMC2; GFAP	2670; 3918; 3910; 3911; 284217; 3912; 3909	19	19
0.00368717	0.278707	ABC transporters - Homo sapiens (human)	KEGG	path:hsa02010	ABCA10; ABCA12; ABCA13; ABCG8; ABCA7; ABCA2; ABCB6; ABCC8; ABCB8; CFTR; ABCA8; ABCC11	10347; 20; 6833; 154664; 26154; 1080; 11194; 85320; 10058; 10349; 10351; 64241	45	45
0.00456346	0.329769	Collagen degradation	Reactome	R-HSA-1442490	MMP8; COL18A1; CTSB; COL14A1; COL9A3; COL9A1; COL23A1; MMP7; COL12A1; COL17A1	80781; 1297; 4316; 91522; 7373; 1299; 1308; 1303; 1508; 4317	35	35
0.00474765	0.329769	Loss of Nlp from mitotic centrosomes	Reactome	R-HSA-380259	CEP152; CEP250; CENPJ; CLASP1; PCM1; HAUS5; ALMS1; CEP192; HAUS1; CEP76; PCNT; CEP72; DYNC1H1; CDK5RAP2; DCTN1; NINL	1639; 79959; 11190; 5108; 7840; 23354; 23332; 22981; 5116; 1778; 115106; 55125; 22995; 55835; 55722; 55755	70	70
0.00474765	0.329769	Loss of proteins required for interphase microtubule organization from the centrosome	Reactome	R-HSA-380284	CEP152; CEP250; CENPJ; CLASP1; PCM1; HAUS5; ALMS1; CEP192; HAUS1; CEP76; PCNT; CEP72; DYNC1H1; CDK5RAP2; DCTN1; NINL	1639; 79959; 11190; 5108; 7840; 23354; 23332; 22981; 5116; 1778; 115106; 55125; 22995; 55835; 55722; 55755	70	70
0.00491224	0.332223	Alpha6 beta4 integrin-ligand interactions	PID	integrin4_pathway	LAMC2; LAMA1; LAMB1; LAMA3; LAMA5	3918; 284217; 3909; 3912; 3911	11	11
0.00528015	0.347948	RHOA GTPase cycle	Reactome	R-HSA-8980692	OBSCN; ARHGEF10L; KALRN; TRIO; AKAP13; CIT; IQGAP1; IQGAP3; LBR; KTN1; ECT2; ARHGEF17; ARHGEF1; ARHGEF18; JUP; ARHGDIA; ARHGEF12; MYO9A; DIAPH3; PKN1; ARHGEF19; ANLN; MCAM; PLEKHG3; TAGAP; ACBD5; ARHGEF28; ARHGAP10	81624; 9138; 8997; 3728; 11113; 64283; 4162; 26030; 23370; 4649; 9828; 84033; 1894; 3930; 55160; 23365; 7204; 5585; 54443; 8826; 79658; 3895; 396; 128272; 117289; 11214; 128239; 91452	149	149
0.00542664	0.348661	TET1,2,3 and TDG demethylate DNA	Reactome	R-HSA-5221030	TET1; TET3; TET2	80312; 54790; 200424	4	4
0.00649995	0.407436	Integrin cell surface interactions	Reactome	R-HSA-216083	PECAM1; ITGA11; COL4A1; COL4A4; COL18A1; COMP; HSPG2; COL9A3; COL9A1; COL13A1; SPP1; COL23A1; BSG; LUM; FN1	80781; 1297; 4060; 22801; 1305; 3339; 6696; 91522; 1311; 1286; 1299; 1282; 5175; 2335; 682	66	66
0.00667482	0.408435	Termination of O-glycan biosynthesis	Reactome	R-HSA-977068	MUC3A; ST3GAL1; ST6GALNAC2; MUC19; MUC5B; MUC17; MUC16; MUC12	140453; 10071; 6482; 94025; 10610; 283463; 727897; 4584	26	26
0.00727539	0.434831	AURKA Activation by TPX2	Reactome	R-HSA-8854518	CEP152; CEP250; CENPJ; CLASP1; PCM1; HAUS5; ALMS1; CEP192; HAUS1; CEP76; PCNT; CEP72; DYNC1H1; CDK5RAP2; DCTN1; NINL	1639; 79959; 11190; 5108; 7840; 23354; 23332; 22981; 5116; 1778; 115106; 55125; 22995; 55835; 55722; 55755	73	73
0.00806955	0.471335	Phosphatidylinositol phosphate metabolism	EHMN	Phosphatidylinositol phosphate metabolism	ITPKA; PIGB; PLCB3; PLCB4; NUP210L; PLD2; PIP5K1C; SLC17A5; ATP8A1; PIGL; ATP8B3; SLC5A11; PIK3C2G; PIP4K2C; PLCD1; NUP214; TGS1; NUP210; NUP205	91181; 23225; 8021; 148229; 5332; 5288; 9487; 10396; 115584; 23165; 26503; 5338; 96764; 3706; 23396; 5331; 9488; 5333; 79837	93	93
0.00886422	0.493827	Death Receptor Signalling	Reactome	R-HSA-73887	OBSCN; KALRN; BIRC3; TRIO; TNFRSF10A; AKAP13; ARHGEF10L; RNF31; BCL2L11; ARHGEF16; ECT2; ARHGEF1; CLIP3; ARHGEF18; TIAM2; ARHGDIA; ARHGEF12; TRAF6; ARHGEF17; RTN4; ARHGEF19; CHUK; PLEKHG2; PRDM4; SHARPIN	9138; 8997; 57142; 25999; 10018; 9828; 330; 11108; 84033; 1894; 1147; 55072; 64857; 81858; 55160; 23365; 8797; 23370; 7189; 396; 7204; 128272; 11214; 27237; 26230	134	134
0.00896251	0.493827	Prostaglandin Synthesis and Regulation	Wikipathways	WP98	ANXA1; PTGS1; ANXA2; TBXAS1; ANXA6; ANXA3; PTGER3; MITF; EDN1; S100A6; PTGIR	5742; 1906; 4286; 309; 6916; 301; 302; 306; 5733; 5739; 6277	44	44
0.00903108	0.493827	Recruitment of NuMA to mitotic centrosomes	Reactome	R-HSA-380320	CEP152; CEP250; CENPJ; CLASP1; NUMA1; PCM1; HAUS5; ALMS1; CEP192; HAUS1; CEP76; PCNT; CEP72; DYNC1H1; CDK5RAP2; DCTN1; NINL	22995; 79959; 5108; 23332; 7840; 23354; 22981; 5116; 4926; 1778; 1639; 115106; 55125; 11190; 55722; 55835; 55755	81	81
0.00970038	0.508775	EPHA forward signaling	PID	epha_fwdpathway	EPHA8; EPHA6; EPHA5; EPHA3; EPHA2; FGR; PIK3R6; PLCG1; CBL	867; 5335; 2268; 285220; 1969; 2044; 146850; 2042; 2046	33	33
