## Supplementary Table 9 for "Fine-scale genetic structure and population-specific clinically relevant variants in the indigenous tribal populations of India"

### Sheet: Sheet1
Functional impact of novel SNVs in the OdiTribe
CHROM	POS	ID	REF	ALT	FILTER	Gene.refGene	ExonicFunc.refGene	SIFT_pred	Polyphen2_HVAR_pred	MutationTaster_pred	CADD_phred	REVEL_score	gnomad40_genome_AF	AF_Munda	AF_Santala	AF_Bhuiya	AF_Gond	AF_Bhatra	AF_Paraja	AF_Kutiakondha	AF_Juang	AF_Koya	AF_Didayi	AF_Bonda	AF_Gadaba	AF_Halaba	OdiTribe AF	AC_Munda	AC_Santala	AC_Bhuiya	AC_Gond	AC_Bhatra	AC_Paraja	AC_Kutiakondha	AC_Juang	AC_Koya	AC_Didayi	AC_Bonda	AC_Gadaba	AC_Holva	OdiTribe AC
1	46811140	chr1:46811140[b38]A,T	A	T	PASS	CYP4B1	nonsynonymous SNV	D	P	D	28	0.724	.	0	0	0	0	0	0	0	0	0	0	0.05	0	0	0.00485437	0	0	0	0	0	0	0	0	0	0	5	0	0	5
1	183116660	chr1:183116660[b38]C,G	G	C	PASS	LAMC1	nonsynonymous SNV	D	D	D	27.4	0.941	.	0	0	0	0.0526316	0.0172414	0	0	0	0.0142857	0	0	0	0	0.00582524	0	0	0	4	1	0	0	0	1	0	0	0	0	6
1	200602027	chr1:200602027[b38]A,G	A	G	PASS	KIF14	nonsynonymous SNV	D	D	D	25.9	0.831	.	0	0	0	0	0	0	0	0	0	0.0106383	0.05	0	0	0.00582524	0	0	0	0	0	0	0	0	0	1	5	0	0	6
2	43831833	chr2:43831833[b38]C,T	T	C	PASS	ABCG5	nonsynonymous SNV	D	P	D	32	0.77	.	0	0	0	0	0	0	0	0	0.0142857	0.0531915	0.01	0	0	0.00679612	0	0	0	0	0	0	0	0	1	5	1	0	0	7
2	71600768	chr2:71600768[b38]C,T	T	C	PASS	DYSF	nonsynonymous SNV	D	D	D	32	0.857	.	0	0	0	0	0	0	0	0	0.0142857	0.0319149	0	0.0227273	0.0106383	0.00582524	0	0	0	0	0	0	0	0	1	3	0	1	1	6
2	195754481	chr2:195754481[b38]A,C	A	C	PASS	DNAH7	nonsynonymous SNV	D	D	D	32	0.753	.	0	0	0	0	0	0	0	0	0	0	0.04	0.0227273	0	0.00485437	0	0	0	0	0	0	0	0	0	0	4	1	0	5
2	215015492	chr2:215015492[b38]C,T	T	C	PASS	ABCA12	nonsynonymous SNV	D	P	D	24.5	0.712	.	0	0	0	0	0	0	0	0	0	0.0106383	0.04	0	0	0.00485437	0	0	0	0	0	0	0	0	0	1	4	0	0	5
2	218814391	chr2:218814391[b38]G,T	T	G	PASS	CYP27A1	nonsynonymous SNV	D	D	D	28.6	0.769	.	0	0	0	0	0	0	0	0	0	0.0106383	0.03	0.0454545	0	0.00582524	0	0	0	0	0	0	0	0	0	1	3	2	0	6
2	222298585	chr2:222298585[b38]C,T	T	C	PASS	PAX3	nonsynonymous SNV	D	B	D	28.3	0.725	.	0	0	0	0	0	0	0	0.0638298	0	0	0	0	0	0.00582524	0	0	0	0	0	0	0	6	0	0	0	0	0	6
3	42685848	chr3:42685848[b38]A,T	T	A	PASS	KLHL40	nonsynonymous SNV	D	D	D	31	0.854	.	0	0	0	0	0	0	0	0	0	0	0	0	0.0744681	0.00679612	0	0	0	0	0	0	0	0	0	0	0	0	7	7
3	183041665	chr3:183041665[b38]C,T	T	C	PASS	MCCC1	nonsynonymous SNV	D	P	D	27.8	0.914	.	0	0	0	0	0	0	0	0	0	0	0	0	0.0638298	0.00582524	0	0	0	0	0	0	0	0	0	0	0	0	6	6
4	77726201	chr4:77726201[b38]A,C	A	C	PASS	CNOT6L	nonsynonymous SNV	T	P	D	24.9	0.654	.	0	0	0	0	0	0	0	0	0	0	0	0	0.0531915	0.00485437	0	0	0	0	0	0	0	0	0	0	0	0	5	5
4	114833665	chr4:114833665[b38]C,T	C	T	PASS	NDST4	nonsynonymous SNV	D	P	D	27.4	0.681	.	0	0	0	0	0	0	0	0	0	0	0	0	0.0531915	0.00485437	0	0	0	0	0	0	0	0	0	0	0	0	5	5
5	10282246	chr5:10282246[b38]C,G	G	C	PASS	CMBL	nonsynonymous SNV	D	D	D	26.7	0.73	.	0	0	0	0	0	0	0	0.0531915	0	0	0	0	0	0.00485437	0	0	0	0	0	0	0	5	0	0	0	0	0	5
5	141173592	chr5:141173592[b38]A,G	G	A	PASS	PCDHB7	nonsynonymous SNV	D	D	D	27.1	0.729	.	0	0	0	0	0	0	0	0	0	0.0106383	0.05	0.0227273	0	0.00679612	0	0	0	0	0	0	0	0	0	1	5	1	0	7
6	70156688	chr6:70156688[b38]G,T	G	T	PASS	COL19A1	nonsynonymous SNV	.	D	D	28.7	0.987	.	0	0	0	0	0	0	0.0735294	0	0	0	0	0	0	0.00485437	0	0	0	0	0	0	5	0	0	0	0	0	0	5
7	33177508	chr7:33177508[b38]A,C	A	C	PASS	BBS9	nonsynonymous SNV	D	D	D	25.4	0.783	.	0	0	0	0	0	0	0	0	0	0.0212766	0.02	0.0681818	0.0106383	0.00776699	0	0	0	0	0	0	0	0	0	2	2	3	1	8
7	75986033	chr7:75986033[b38]C,T	C	T	PASS	POR	nonsynonymous SNV	D	.	D	26	0.765	.	0	0	0	0	0	0	0	0	0	0	0.05	0	0	0.00485437	0	0	0	0	0	0	0	0	0	0	5	0	0	5
10	96387013	chr10:96387013[b38]G,T	T	G	PASS	TLL2	nonsynonymous SNV	D	D	D	26.1	0.937	.	0	0	0	0	0.0172414	0.03	0	0	0.0142857	0.0319149	0.03	0.0227273	0	0.0116505	0	0	0	0	1	3	0	0	1	3	3	1	0	12
10	97381764	chr10:97381764[b38]A,T	A	T	PASS	RRP12	nonsynonymous SNV	D	D	D	28.1	0.724	.	0.0147059	0	0	0	0	0	0.0147059	0	0	0	0.05	0.0227273	0	0.00776699	1	0	0	0	0	0	1	0	0	0	5	1	0	8
11	67663677	chr11:67663677[b38]G,T	G	T	PASS	ALDH3B2	nonsynonymous SNV	D	D	D	24.6	0.764	.	0	0	0	0.0526316	0	0	0	0	0.0142857	0	0	0	0.0106383	0.00582524	0	0	0	4	0	0	0	0	1	0	0	0	1	6
11	77603585	chr11:77603585[b38]C,G	C	G	PASS	AQP11	nonsynonymous SNV	D	D	D	24.7	0.792	.	0.0294118	0.0208333	0	0	0	0	0	0.0106383	0	0	0	0	0	0.00485437	2	2	0	0	0	0	0	1	0	0	0	0	0	5
12	101037138	chr12:101037138[b38]A,T	T	A	PASS	ANO4	nonsynonymous SNV	D	D	D	25.6	0.791	.	0	0	0	0.0131579	0	0	0	0	0.1	0	0	0	0	0.00776699	0	0	0	1	0	0	0	0	7	0	0	0	0	8
12	109252145	chr12:109252145[b38]A,G	G	A	PASS	ACACB	nonsynonymous SNV	D	D	D	29.4	0.892	.	0.0147059	0	0.0147059	0	0	0	0	0.0638298	0	0	0	0	0	0.00776699	1	0	1	0	0	0	0	6	0	0	0	0	0	8
12	114355584	chr12:114355584[b38]C,T	T	C	PASS	TBX5	nonsynonymous SNV	D	D	D	29.7	0.849	.	0	0	0.0441176	0	0	0	0	0.0212766	0	0	0	0	0	0.00485437	0	0	3	0	0	0	0	2	0	0	0	0	0	5
14	50916967	chr14:50916967[b38]A,C	C	A	PASS	PYGL	nonsynonymous SNV	D	P	D	26.1	0.712	.	0	0	0	0	0.0172414	0	0	0	0	0	0	0.0454545	0.0212766	0.00485437	0	0	0	0	1	0	0	0	0	0	0	2	2	5
15	51058219	chr15:51058219[b38]C,G	G	C	PASS	TNFAIP8L3	nonsynonymous SNV	D	D	D	24.2	0.724	.	0	0	0	0.0263158	0	0	0	0	0.0428571	0	0	0	0	0.00485437	0	0	0	2	0	0	0	0	3	0	0	0	0	5
15	51507223	chr15:51507223[b38]A,G	A	G	PASS	DMXL2	nonsynonymous SNV	D	D	D	28.3	0.816	.	0	0	0	0	0	0	0	0.0531915	0	0	0	0	0	0.00485437	0	0	0	0	0	0	0	5	0	0	0	0	0	5
15	90084310	chr15:90084310[b38]C,G	C	G	PASS	IDH2	nonsynonymous SNV	D	B	D	24.4	0.708	.	0	0	0	0	0	0.01	0.0588235	0	0	0	0	0	0	0.00485437	0	0	0	0	0	1	4	0	0	0	0	0	0	5
16	8804817	chr16:8804817[b38]A,G	A	G	PASS	PMM2	nonsynonymous SNV	T	B	D	23.3	0.758	.	0	0	0	0	0	0	0	0	0	0.0212766	0.03	0	0	0.00485437	0	0	0	0	0	0	0	0	0	2	3	0	0	5
16	56879582	chr16:56879582[b38]C,T	C	T	PASS	SLC12A3	nonsynonymous SNV	D	P	D	25.3	0.809	.	0	0	0	0	0	0	0	0	0	0	0.05	0	0	0.00485437	0	0	0	0	0	0	0	0	0	0	5	0	0	5
16	84849420	chr16:84849420[b38]A,G	A	G	PASS	CRISPLD2	nonsynonymous SNV	D	P	D	31	0.737	.	0	0	0	0.0131579	0.0172414	0	0	0	0.0428571	0	0	0	0	0.00485437	0	0	0	1	1	0	0	0	3	0	0	0	0	5
17	11783710	chr17:11783710[b38]C,T	C	T	PASS	DNAH9	nonsynonymous SNV	D	D	D	25.5	0.671	.	0	0	0	0	0	0.04	0.0441176	0	0	0	0	0	0	0.00679612	0	0	0	0	0	4	3	0	0	0	0	0	0	7
17	39977024	chr17:39977024[b38]C,T	T	C	PASS	GSDMA	nonsynonymous SNV	D	D	D	25.2	0.692	.	0	0	0	0	0	0	0	0	0	0.0319149	0	0.0454545	0	0.00485437	0	0	0	0	0	0	0	0	0	3	0	2	0	5
17	42553513	chr17:42553513[b38]C,G	G	C	PASS	HSD17B1	nonsynonymous SNV	D	P	D	23.9	0.734	.	0.0147059	0.0520833	0	0	0	0	0	0	0	0	0	0	0	0.00582524	1	5	0	0	0	0	0	0	0	0	0	0	0	6
17	50370043	chr17:50370043[b38]A,G	G	A	PASS	MRPL27	nonsynonymous SNV	D	D	D	29.4	0.761	.	0	0	0	0	0	0.02	0.0441176	0	0	0	0.01	0.0454545	0	0.00776699	0	0	0	0	0	2	3	0	0	0	1	2	0	8
17	61897708	chr17:61897708[b38]A,C	A	C	PASS	INTS2	nonsynonymous SNV	D	D	D	33	0.666	.	0	0.0520833	0	0	0	0	0	0	0	0	0	0	0	0.00485437	0	5	0	0	0	0	0	0	0	0	0	0	0	5
17	64510247	chr17:64510247[b38]G,T	G	T	PASS	CEP95	nonsynonymous SNV	D	D	D	32	0.675	.	0	0	0.0147059	0.0131579	0	0	0	0	0	0.0319149	0	0.136364	0.0106383	0.0116505	0	0	1	1	0	0	0	0	0	3	0	6	1	12
18	31521166	chr18:31521166[b38]C,T	T	C	PASS	DSG2	nonsynonymous SNV	D	D	D	25	0.743	.	0	0.0208333	0	0	0	0	0	0	0	0	0	0	0.0425532	0.00582524	0	2	0	0	0	0	0	0	0	0	0	0	4	6
19	10701656	chr19:10701656[b38]C,G	G	C	PASS	QTRT1	nonsynonymous SNV	D	P	D	31	0.827	.	0	0	0	0	0	0	0	0	0	0	0.05	0	0	0.00485437	0	0	0	0	0	0	0	0	0	0	5	0	0	5
21	42123137	chr21:42123137[b38]A,C	C	A	PASS	UMODL1	nonsynonymous SNV	D	D	D	23.1	0.654	.	0	0	0	0	0	0	0	0	0	0.0531915	0	0	0	0.00485437	0	0	0	0	0	0	0	0	0	5	0	0	0	5
21	42127046	chr21:42127046[b38]C,T	T	C	PASS	UMODL1	nonsynonymous SNV	D	D	D	26.1	0.653	.	0	0	0	0.0394737	0.0517241	0	0	0	0	0	0	0	0	0.00582524	0	0	0	3	3	0	0	0	0	0	0	0	0	6
21	44323841	chr21:44323841[b38]C,G	C	G	PASS	PFKL	nonsynonymous SNV	D	P	D	24.8	0.93	.	0.0147059	0.0104167	0.0441176	0	0	0	0	0	0	0	0	0	0	0.00485437	1	1	3	0	0	0	0	0	0	0	0	0	0	5
